# Design of the HPV-Automated Visual Evaluation (PAVE) Study: Validating a Novel Cervical Screening Strategy

**DOI:** 10.1101/2023.08.30.23294826

**Authors:** Silvia de Sanjosé, Rebecca B. Perkins, Nicole G. Campos, Federica Inturrisi, Didem Egemen, Brian Befano, Ana Cecilia Rodriguez, Jose Jerónimo, Li C. Cheung, Kanan Desai, Paul Han, Akiva P Novetsky, Abigail Ukwuani, Jenna Marcus, Syed Rakin Ahmed, Nicolas Wentzensen, Jayashree Kalpathy-Cramer, Mark Schiffman, PAVE Study Group

## Abstract

**Objective:** To describe the HPV-Automated Visual Evaluation (PAVE) Study, an international, multi-centric study designed to evaluate a novel cervical screen-triage-treat strategy for resource-limited settings as part of a global strategy to reduce cervical cancer burden. The PAVE strategy involves: 1) screening with self-sampled HPV testing; 2) triage of HPV-positive participants with a combination of extended genotyping and visual evaluation of the cervix assisted by deep-learning-based automated visual evaluation (AVE); and 3) treatment with thermal ablation or excision (Large Loop Excision of the Transformation Zone). The PAVE study has two phases: efficacy (2023-2024) and effectiveness (planned to begin in 2024-2025). The efficacy phase aims to refine and validate the screen-triage portion of the protocol. The effectiveness phase will examine acceptability and feasibility of the PAVE strategy into clinical practice, cost-effectiveness, and health communication within the PAVE sites.

**Study design:** Phase 1 Efficacy: Around 100,000 nonpregnant women, aged 25-49 years, without prior hysterectomy, and irrespective of HIV status, are being screened at nine study sites in resource-limited settings. Eligible and consenting participants perform self-collection of vaginal specimens for HPV testing using a FLOQSwab (Copan). Swabs are transported dry and undergo testing for HPV using a newly-redesigned isothermal DNA amplification HPV test (ScreenFire HPV RS), which has been designed to provide HPV genotyping by hierarchical risk groups: HPV16, else HPV18/45, else HPV31/33/35/52/58, else HPV39/51/56/59/68. HPV-negative individuals are considered negative for precancer/cancer and do not undergo further testing. HPV-positive individuals undergo pelvic examination with collection of cervical images and targeted biopsies of all acetowhite areas or endocervical sampling in the absence of visible lesions. Accuracy of histology diagnosis is evaluated across all sites. Cervical images are used to refine a deep learning AVE algorithm that classifies images as normal, indeterminate, or precancer+. AVE classifications are validated against the histologic endpoint of high-grade precancer determined by biopsy. The combination of HPV genotype and AVE classification is used to generate a risk score that corresponds to the risk of precancer (lower, medium, high, highest). During the efficacy phase, clinicians and patients within the PAVE sites will receive HPV testing results but not AVE results or risk scores. Treatment during the efficacy phase will be performed per local standard of care: positive Visual Inspection with Acetic Acid impression, high-grade colposcopic impression or CIN2+ on colposcopic biopsy, HPV positivity, or HPV 16,18/45 positivity. Follow up of triage negative patients and post treatment will follow standard of care protocols. The sensitivity of the PAVE strategy for detection of precancer will be compared to current SOC at a given level of specificity.

Phase 2 Effectiveness: The AVE software will be downloaded to the new dedicated image analysis and thermal ablation devices (Liger Iris) into which the HPV genotype information can be entered to provide risk HPV-AVE risk scores for precancer to clinicians in real time. The effectiveness phase will examine clinician use of the PAVE strategy in practice, including feasibility and acceptability for clinicians and patients, cost-effectiveness, and health communication within the PAVE sites.

**Conclusion:** The goal of the PAVE study is to validate a screen-triage-treat protocol using novel biomarkers to provide an accurate, feasible, cost-effective strategy for cervical cancer prevention in resource-limited settings. If validated, implementation of PAVE at larger scale can be encouraged.

**Funding:** The consortial sites are responsible for their own study costs. Research equipment and supplies, and the NCI-affiliated staff are funded by the National Cancer Institute Intramural Research Program including supplemental funding from the Cancer Cures Moonshot Initiative. No commercial support was obtained. Brian Befano was supported by NCI/NIH under Grant T32CA09168.

Date of protocol latest review: September 24^th^ 2023
