## Supplementary material for "Design of the HPV-Automated Visual Evaluation (PAVE) Study: Validating a Novel Cervical Screening Strategy": Variables collected

### Sheet: General instructions
INTRODUCTION & EXPLANATION											INSTRUCTIONS TO GENERATE THE CSV:
The fields/dataelements are associated by groups that we call them STAGES:											1. Fixe structure: CSV must be common to every country so, it is very important to mantain the structure proposed
Enrollment. It is a unique stage where we will find info about the women											2. One row per woman: each row of the csv will represent one woman
HPV Screening. It contains info about the HPV Screening. One woman can have more than one test. The maximum that we are collected is 4.											3. Fields not pertinent, will appear empty: Here we have the options for all the country. Each site will fill in only those which are pertinent for them, the rest will remain empty
Triage: Here we have all the fields related to the triage, the images capture and cervix visualization and biopsies. A women can also have more than one: if it is needed to repeat a VIA, or to take another biopsies. We are collecting a maximum of 4.											4. Repeatable stages will maintain: The csv has a fixed structure so it has columns to 4 stages maximum when they are repeatable. If a woman doesn't have info repeatable, let them empty.
Treatment : Here are the fields related to the treatment that the woman is receiving. It is also repeatable because the woman can have different treatments, so it will appear one stage by each treatment that the woman receives. Maximum 4.											5. Codes have to be the same: The answers of the csv need to mean the same to every country. That's why we propose a code book that must be follow. Each of your options must be translate to our code and mean the same.
Follow up & end of study: The fields inside of this stage are here to close the case. Summarize very short the flow with this woman. It is not repeatable.
Adverse Event: As the name says, it is for the adverse event. Each woman can have only one, because when it happends, the case closes. Hopefully, every woman will have this stage empty.

### Sheet: Fields details
¡Reminder! All fields are mandatory for the excel file. However, depending on your forms, you can let them empty
Columns explanation: - Column csv name: is the name that the csv columns MUST have. - Field name: the field name on the form dhis2. It can be different from the name that has in other apps. - Description: details of the info collected there - Options: The options that are associated to the code book. It is like a legend for the code book. - Code book: The csv will be filled in by this options. It…
Column csv name	Form name	Description	Format	Options	Code book for the options
NCI_PID	NCI PID	Participant ID that will identify the woman during the whole proccess	Text /Alphanumeric code	-	Depending on the country. See it on the PID_sites sheet
orgUnitName	Organization unit	Facility where the woman is receiving the attention	Text	-	Text
Enrollment.date	Enrollment date	Date when the woman is enrolled on the program	Date	-	dd/mm/yyyy
Enrollment.dataValues.CS (e) - Age	Age	Age of the woman at the enrollment moment	Integer	-	Integer
Enrollment.dataValues.CS (e) - Number_vaginal_deliveries	Number of vaginal deliveries	Number of vaginal deliveries	Integer	-	Integer
Enrollment.dataValues.CS (e) - Last_menstrual_period_date	Last menstrual period	It is a date approximate of the last menstrual period as a first approach if she is pregnant	Date	-	dd/mm/yyyy
Enrollment.dataValues.CS (e) - HIV Status	HIV Status	HIV Status	Option set	Known Negative Known Positive Not Known Refuse to disclose	0 1 2 3
Enrollment.dataValues.CS (e) - Signed_IC	Signed consent information	If she has sent the informed consent. This field should be a filter. We cannot add info on the csv of those women that don't have the IC signed.	Yes/No	Yes No	0 1
Enrollment.dataValues.CS (e) - HIV_Taking ART	Taking ART	In case the woman is HIV Positive, only to know if she is taking ART	Yes/No	Yes No	0 1
HPV Screening-1.date	HPV Screening date	Date when the hpv screening is done	Date	-	dd/mm/yyyy
HPV Screening-1.dataValues.CS (h) - ID_test_HPV	HPV Test ID	Sample ID that identify the test. Each test will have it ID, so one woman can have more than a Test ID (at most 4).	Text /Alphanumeric code	-	Depending on the country.
HPV Screening-1.dataValues.CS (h) - Type_screening	Type of test	The device you are using to get the results. Please, note that if you use two devices, each device will have a different stage. If the used test is Screenfire, you should put the details of genotype at the end of the csv.	Option set	Screenfire GenExpert Other	0 1 2
HPV Screening-1.dataValues.CS (h) - Specify_ other_test	Specify the other test	Here you can text the other test you are using. Just in case the test is diff from Screenfire and GenExpert	Text	-	Text
HPV Screening-1.dataValues.CS (h) - HPV_sampling	HPV Sampling	How the sample was collected	Option set	Self-sampling Provider assisted	0 1
HPV Screening-1.dataValues.CS (h) - HPV_Result	Result	The result of the test once you have it.	Option set	Positive Negative Invalid	0 1 2
HPV Screening-2.date	-	-	-	-	-
HPV Screening-2.dataValues.CS (h) - ID_test_HPV	-	-	-	-	-
HPV Screening-2.dataValues.CS (h) - Type_screening	R	R	R	R	R
HPV Screening-2.dataValues.CS (h) - Specify_ other_test	E	E	E	E	E
HPV Screening-2.dataValues.CS (h) - HPV_sampling	P	P	P	P	P
HPV Screening-2.dataValues.CS (h) - HPV_Result	E	E	E	E	E
HPV Screening-3.date	A	A	A	A	A
HPV Screening-3.dataValues.CS (h) - ID_test_HPV	T	T	T	T	T
HPV Screening-3.dataValues.CS (h) - Type_screening	E	E	E	E	E
HPV Screening-3.dataValues.CS (h) - Specify_ other_test	D	D	D	D	D
HPV Screening-3.dataValues.CS (h) - HPV_sampling
HPV Screening-3.dataValues.CS (h) - HPV_Result	F	F	F	F	F
HPV Screening-4.date	I	I	I	I	I
HPV Screening-4.dataValues.CS (h) - ID_test_HPV	E	E	E	E	E
HPV Screening-4.dataValues.CS (h) - Type_screening	L	L	L	L	L
HPV Screening-4.dataValues.CS (h) - Specify_ other_test	D	D	D	D	D
HPV Screening-4.dataValues.CS (h) - HPV_sampling	S	S	S	S	S
HPV Screening-4.dataValues.CS (h) - HPV_Result	-	-	-	-	-
Triage-1.date	Triage date	The date when the triage beggins	Date	-	dd/mm/yyyy
Triage-1.dataValues.CS (tri)- VIA	VIA	If a VIA has been done. It will only need to fill in if the site does this triage.If the site never does VIA, it will remain empty in every cases.	Yes/No	Yes No	0 1
Triage-1.dataValues.CS (tri)- VIA_result	VIA result	The VIA result	Option set	Positive Negative Suspected cancer Other (specify)	0 1 2 3
Triage-1.dataValues.CS (tri)- Other VIA result	Other	The VIA result in case the previous options don't include it	Text	-	Text
Triage-1.dataValues.CS (tri)- VAT	VAT	If a VAT has been done. It will only need to fill in if the site does this triage. If the site never does VAT, it will remain empty in every cases.	Yes/No	Yes No	0 1
Triage-1.dataValues.CS (tri)- VAT_result	VAT Results - adequacy for ablative treatment	If after the VAT it is adequate for ablative	Yes/No	Yes No	0 1
Triage-1.dataValues.CS (tri)- Cytology	Cytology	If a Cytology has been done. It will only need to fill in if the site does this triage. If the site never does Cytology, it will remain empty in every cases.	Yes/No	Yes No	0 1
Triage-1.dataValues.CS (tri)- Cytology_result	Cytology result	The cytology result	Option set	Negative ASC-US AGUS LSIL HSIL Cancer Other	0 1 2 3 4 5 6
Triage-1.dataValues.CS (tri)- Result date cytology	Result date	Date that the cytology result was given	Date	-	dd/mm/yyyy
Triage-1.dataValues.CS (tri)- Colposcopy	Colposcopy	If a Colposcopy has been done. It will only need to fill in if the site does this triage. If the site never does Colposcopy, it will remain empty in every cases.	Yes/No	Yes No	0 1
Triage-1.dataValues.CS (tri)- Colposcopy_result	Are visible lesion(s)?	The result of the colposcopy and the lesions that were seen	Option set	No visible lesion(s) Low grade lesions High grade lesions Cancer Other (specify)	0 1 2 3 4
Triage-1.dataValues.CS (tri)- Other_colposcopy_result	Other	A field to specify any other result of the colposcopy	Text	-	Text
Triage-1.dataValues.CS (tri) - Cervical_visualization_result	Cervix fully visualized	If the cervix was fully visualized	Yes/No	Yes No	0 1
Triage-1.dataValues.CS (tri)- Cervical_visualisation_Bleeding	Bleeding	Only filled in if the cervix wasn't fully visualized because of bleeding.	Yes only	Yes	0	Note: YES ONLY means that it is only filled in with "Yes". If the answer is No, it will be empty
Triage-1.dataValues.CS (tri)- Cervical_visualisation _Ectopy	Ectopy	Only filled in if the cervix wasn't fully visualized because of Ectopy	Yes only	Yes	0
Triage-1.dataValues.CS (tri)- Cervical_visualisation_Mucus	Mucus	Only filled in if the cervix wasn't fully visualized because of mucus	Yes only	Yes	0
Triage-1.dataValues.CS (tri)- Cervical_visualisation_Prolapse	Uterine prolapse	Only filled in if the cervix wasn't fully visualized because of uterine prolapse	Yes only	Yes	0
Triage-1.dataValues.CS (tri)- Cervical_visualisation_Large	Large Cyst(s)	Only filled in if the cervix wasn't fully visualized because of large cyst(s)	Yes only	Yes	0
Triage-1.dataValues.CS (tri)- Cervical_visualisation_Strong	Inflammatory component	Only filled in if the cervix wasn't fully visualized because of inflammatory component	Yes only	Yes	0
Triage-1.dataValues.CS (tri)- Cervical_visualisation_Infectious	Infectious visible component	Only filled in if the cervix wasn't fully visualized because of infectious visible component	Yes only	Yes	0
Triage-1.dataValues.CS (tri) - SCJ_visualization	Squamocolumnar Junction (SCJ) visualization		Option set	Fully visible Partial visible Not visible	0 1 2
Triage-1.dataValues.CS (tri)- Image capture	Image capture	If this woman has images taken	Yes/No	Yes No	0 1
Triage-1.dataValues.CS (tri)- Type of device - IRIS	IRIS	Only filled in if the device that took the images was the IRIS	Yes only	Yes	0
Triage-1.dataValues.CS (tri)- Type of device - Smartphone	Smartphone	Only filled in if the device that took the images was a smartphone	Yes only	Yes	0
Triage-1.dataValues.CS (tri) - Reason_no_image_capture	Reason for no images	Why the woman hasn't images taken	Option set	Important obstruction Problem with the device Refused by the woman	0 1 2
Triage-1.dataValues.CS (tri)- Biopsy_taken	Were biopsies collected?	Does the woman has biopsies taken	Yes/No	Yes No	0 1
Triage-1.dataValues.CS (tri)- Reason no biopsy	Reason for no biopsies	Reason why the woman doesn't have biopsies. Just in case the woman doesn't have them	Option set	No acetowhite changes Declined by woman No equipment	0 1 2
Triage-1.dataValues.CS (tri)- Number_samples_biopsy_ectocervix	How many ectocervix samples?	Ectocervix - number of samples collected	Integer	-	Integer
Triage-1.dataValues.CS (tri)- Which_device_ectocer	Which device ectocervix?	Which device was use to take the ectocervix biopsies	Option set	Brush histological Forceps
Triage-1.dataValues.CS (tri)- Biopsies_date_result_ecto	Result Date Ectocervix	The date when the ectocervix result was given by the laboratory. The date that appears on the pathologist report.	Date	-	dd/mm/yyyy
Triage-1.dataValues.CS (tri)- Result_biopsy-Normal	Normal	One of the possible results of the ectocervix biopsies. It could be more than one, so this field will be filled in just in case one of the result is Normal	Yes only	Yes	0
Triage-1.dataValues.CS (tri)- Result_biopsy-Cervicitis	Cervicitis	One of the possible results of the ectocervix biopsies. It could be more than one, so this field will be filled in just in case one of the result is Cervicitis	Yes only	Yes	0
Triage-1.dataValues.CS (tri)- Result_biopsy-CIN1	CIN1	One of the possible results of the ectocervix biopsies. It could be more than one, so this field will be filled in just in case one of the result is CIN1	Yes only	Yes	0
Triage-1.dataValues.CS (tri)- Result_biopsy-CIN2	CIN2	One of the possible results of the ectocervix biopsies. It could be more than one, so this field will be filled in just in case one of the result is CIN2	Yes only	Yes	0
Triage-1.dataValues.CS (tri)- Result_biopsy-CIN3	CIN3	One of the possible results of the ectocervix biopsies. It could be more than one, so this field will be filled in just in case one of the result is CIN3	Yes only	Yes	0
Triage-1.dataValues.CS (tri)- Result_biopsy-Carcinoma	Carcinoma	One of the possible results of the ectocervix biopsies. It could be more than one, so this field will be filled in just in case one of the result is Carcinoma	Yes only	Yes	0
Triage-1.dataValues.CS (tri)- Result_biopsy-Adenocarcinoma	Adenocarcinoma	One of the possible results of the ectocervix biopsies. It could be more than one, so this field will be filled in just in case one of the result is Adenocarcinoma	Yes only	Yes	0
Triage-1.dataValues.CS (tri)- Result_biopsy-AIS	AIS	One of the possible results of the ectocervix biopsies. It could be more than one, so this field will be filled in just in case one of the result is AIS	Yes only	Yes	0
Triage-1.dataValues.CS (tri)- Result_biopsy-Other (specify)	Other(Specify)	If any of the possible results before works for the ectocervix result. This field must be filled in	Yes only	Yes	0
Triage-1.dataValues.CS (tri) - Other_biopsy_ecto	Specify the other result	Specify the other result for the ectocervix biopsies. Just in case you have selected the previous field	Text	-	Text
Triage-1.dataValues.CS (tri)- Result_biopsy-Sample insufficient	Sample insufficient	Only select if the result can be determine because the sample was insufficient	Yes only	Yes	0
Triage-1.dataValues.CS (tri) - Clock First quadrant	First quadrant	One of the queadrant where the ectocervical biopsies were collected. More than one biopsy can be collected, so it can be more than one quadrant selected.	Yes only	Yes	0
Triage-1.dataValues.CS (tri) - Clock Second quadrant	Second quadrant	One of the queadrant where the ectocervical biopsies were collected. More than one biopsy can be collected, so it can be more than one quadrant selected.	Yes only	Yes	0
Triage-1.dataValues.CS (tri) - Clock Third quadrant	Third quadrant	One of the queadrant where the ectocervical biopsies were collected. More than one biopsy can be collected, so it can be more than one quadrant selected.	Yes only	Yes	0
Triage-1.dataValues.CS (tri) - Clock Fourth quadrant	Fourth quadrant	One of the queadrant where the ectocervical biopsies were collected. More than one biopsy can be collected, so it can be more than one quadrant selected.	Yes only	Yes	0
Triage-1.dataValues.CS (tri)- Sample_endocervix	Endocervical sample?	If the endocervical sample was collected or not	Yes/No	Yes No	0 1
Triage-1.dataValues.CS (tri)- Which_device_endocer	Which device for endocervical?	Which device was use to take the endocervical biopsies	Option set	Regular brush Brush histological Curette	0 1 2
Triage-1.dataValues.CS (tri)- Biopsies_date_result_endo	Result Date endocervical	The date when the endocervical result was given by the laboratory. The date that appears on the pathologist report.	Date	-	dd/mm/yyyy
Triage-1.dataValues.CS (tri) - Result_biopsy_endo	Result biopsy Endocervical	The posible result of the endocervical biopsy. Just one can be choosen	Option set	Normal Cervicitis CIN1 CIN2 CIN3 Carcinoma Adenocarcinoma AIS Other(specify) Sample insufficient	0 1 2 3 4 5 6 7 8 9
Triage-1.dataValues.CS (tri) - Other_biopsy_endo	Other Result biopsy endocervical	Specify the other result for the endocervix biopsy. Just in case you have selected "Other" on the previous field	Text	-	Text
Triage-1.dataValues.CS (tri) - Management_triage	Management of the triage stage	The decision to make after all the triage stage	Option set	Proceeds for treatment Requires a new triage Woman prefers to delay treatment Provider requests a second opinion Participant refuses treatment Treatment not required	0 1 2 3 4
Triage-2.date	-	-	-	-	-
Triage-2.dataValues.CS (tri)- VIA	-	-	-	-	-
Triage-2.dataValues.CS (tri)- VIA_result	-	-	-	-	-
Triage-2.dataValues.CS (tri)- Other VIA result	-	-	-	-	-
Triage-2.dataValues.CS (tri)- VAT	-	-	-	-	-
Triage-2.dataValues.CS (tri)- VAT_result	-	-	-	-	-
Triage-2.dataValues.CS (tri)- Cytology	-	-	-	-	-
Triage-2.dataValues.CS (tri)- Cytology_result	-	-	-	-	-
Triage-2.dataValues.CS (tri)- Result date cytology	-	-	-	-	-
Triage-2.dataValues.CS (tri)- Colposcopy	-	-	-	-	-
Triage-2.dataValues.CS (tri)- Colposcopy_result	-	-	-	-	-
Triage-2.dataValues.CS (tri)- Other_colposcopy_result	-	-	-	-	-
Triage-2.dataValues.CS (tri) - Cervical_visualization_result	-	-	-	-	-
Triage-2.dataValues.CS (tri)- Cervical_visualisation_Bleeding	-	-	-	-	-
Triage-2.dataValues.CS (tri)- Cervical_visualisation _Ectopy	-	-	-	-	-
Triage-2.dataValues.CS (tri)- Cervical_visualisation_Mucus	-	-	-	-	-
Triage-2.dataValues.CS (tri)- Cervical_visualisation_Prolapse	-	-	-	-	-
Triage-2.dataValues.CS (tri)- Cervical_visualisation_Large	-	-	-	-	-
Triage-2.dataValues.CS (tri)- Cervical_visualisation_Strong	-	-	-	-	-
Triage-2.dataValues.CS (tri)- Cervical_visualisation_Infectious	-	-	-	-	-
Triage-2.dataValues.CS (tri) - SCJ_visualization	-	-	-	-	-
Triage-2.dataValues.CS (tri)- Image capture	-	-	-	-	-
Triage-2.dataValues.CS (tri)- Type of device - IRIS	-	-	-	-	-
Triage-2.dataValues.CS (tri)- Type of device - Smartphone	-	-	-	-	-
Triage-2.dataValues.CS (tri) - Reason_no_image_capture	-	-	-	-	-
Triage-2.dataValues.CS (tri)- Biopsy_taken	R	R	R	R	R
Triage-2.dataValues.CS (tri)- Reason no biopsy	E	E	E	E	E
Triage-2.dataValues.CS (tri)- Number_samples_biopsy_ectocervix	P	P	P	P	P
Triage-2.dataValues.CS (tri)- Which_device_ectocer	E	E	E	E	E
Triage-2.dataValues.CS (tri)- Biopsies_date_result_ecto	A	A	A	A	A
Triage-2.dataValues.CS (tri)- Result_biopsy-Normal	T	T	T	T	T
Triage-2.dataValues.CS (tri)- Result_biopsy-Cervicitis	E	E	E	E	E
Triage-2.dataValues.CS (tri)- Result_biopsy-CIN1	D	D	D	D	D
Triage-2.dataValues.CS (tri)- Result_biopsy-CIN2
Triage-2.dataValues.CS (tri)- Result_biopsy-CIN3	F	F	F	F	F
Triage-2.dataValues.CS (tri)- Result_biopsy-Carcinoma	I	I	I	I	I
Triage-2.dataValues.CS (tri)- Result_biopsy-Adenocarcinoma	E	E	E	E	E
Triage-2.dataValues.CS (tri)- Result_biopsy-AIS	L	L	L	L	L
Triage-2.dataValues.CS (tri)- Result_biopsy-Other (specify)	D	D	D	D	D
Triage-2.dataValues.CS (tri) - Other_biopsy_ecto	S	S	S	S	S
Triage-2.dataValues.CS (tri)- Result_biopsy-Sample insufficient
Triage-2.dataValues.CS (tri) - Clock First quadrant	F	F	F	F	F
Triage-2.dataValues.CS (tri) - Clock Second quadrant	O	O	O	O	O
Triage-2.dataValues.CS (tri) - Clock Third quadrant	R	R	R	R	R
Triage-2.dataValues.CS (tri) - Clock Fourth quadrant
Triage-2.dataValues.CS (tri)- Sample_endocervix	M	M	M	M	M
Triage-2.dataValues.CS (tri)- Which_device_endocer	O	O	O	O	O
Triage-2.dataValues.CS (tri)- Biopsies_date_result_endo	R	R	R	R	R
Triage-2.dataValues.CS (tri) - Result_biopsy_endo	E	E	E	E	E
Triage-2.dataValues.CS (tri) - Other_biopsy_endo
Triage-2.dataValues.CS (tri) - Management_triage	T	T	T	T	T
Triage-3.date	H	H	H	H	H
Triage-3.dataValues.CS (tri)- VIA	A	A	A	A	A
Triage-3.dataValues.CS (tri)- VIA_result	N	N	N	N	N
Triage-3.dataValues.CS (tri)- Other VIA result
Triage-3.dataValues.CS (tri)- VAT	O	O	O	O	O
Triage-3.dataValues.CS (tri)- VAT_result	N	N	N	N	N
Triage-3.dataValues.CS (tri)- Cytology	E	E	E	E	E
Triage-3.dataValues.CS (tri)- Cytology_result
Triage-3.dataValues.CS (tri)- Result date cytology	T	T	T	T	T
Triage-3.dataValues.CS (tri)- Colposcopy	R	R	R	R	R
Triage-3.dataValues.CS (tri)- Colposcopy_result	I	I	I	I	I
Triage-3.dataValues.CS (tri)- Other_colposcopy_result	A	A	A	A	A
Triage-3.dataValues.CS (tri) - Cervical_visualization_result	G	G	G	G	G
Triage-3.dataValues.CS (tri)- Cervical_visualisation_Bleeding	E	E	E	E	E
Triage-3.dataValues.CS (tri)- Cervical_visualisation _Ectopy
Triage-3.dataValues.CS (tri)- Cervical_visualisation_Mucus	-	-	-	-	-
Triage-3.dataValues.CS (tri)- Cervical_visualisation_Prolapse	-	-	-	-	-
Triage-3.dataValues.CS (tri)- Cervical_visualisation_Large	-	-	-	-	-
Triage-3.dataValues.CS (tri)- Cervical_visualisation_Strong	-	-	-	-	-
Triage-3.dataValues.CS (tri)- Cervical_visualisation_Infectious	-	-	-	-	-
Triage-3.dataValues.CS (tri) - SCJ_visualization	-	-	-	-	-
Triage-3.dataValues.CS (tri)- Image capture	-	-	-	-	-
Triage-3.dataValues.CS (tri)- Type of device - IRIS	-	-	-	-	-
Triage-3.dataValues.CS (tri)- Type of device - Smartphone	-	-	-	-	-
Triage-3.dataValues.CS (tri) - Reason_no_image_capture	-	-	-	-	-
Triage-3.dataValues.CS (tri)- Biopsy_taken	-	-	-	-	-
Triage-3.dataValues.CS (tri)- Reason no biopsy	-	-	-	-	-
Triage-3.dataValues.CS (tri)- Number_samples_biopsy_ectocervix	-	-	-	-	-
Triage-3.dataValues.CS (tri)- Which_device_ectocer	-	-	-	-	-
Triage-3.dataValues.CS (tri)- Biopsies_date_result_ecto	-	-	-	-	-
Triage-3.dataValues.CS (tri)- Result_biopsy-Normal	-	-	-	-	-
Triage-3.dataValues.CS (tri)- Result_biopsy-Cervicitis	-	-	-	-	-
Triage-3.dataValues.CS (tri)- Result_biopsy-CIN1	-	-	-	-	-
Triage-3.dataValues.CS (tri)- Result_biopsy-CIN2	-	-	-	-	-
Triage-3.dataValues.CS (tri)- Result_biopsy-CIN3	-	-	-	-	-
Triage-3.dataValues.CS (tri)- Result_biopsy-Carcinoma	-	-	-	-	-
Triage-3.dataValues.CS (tri)- Result_biopsy-Adenocarcinoma	-	-	-	-	-
Triage-3.dataValues.CS (tri)- Result_biopsy-AIS	-	-	-	-	-
Triage-3.dataValues.CS (tri)- Result_biopsy-Other (specify)	-	-	-	-	-
Triage-3.dataValues.CS (tri) - Other_biopsy_ecto	-	-	-	-	-
Triage-3.dataValues.CS (tri)- Result_biopsy-Sample insufficient	-	-	-	-	-
Triage-3.dataValues.CS (tri) - Clock First quadrant	-	-	-	-	-
Triage-3.dataValues.CS (tri) - Clock Second quadrant	-	-	-	-	-
Triage-3.dataValues.CS (tri) - Clock Third quadrant	-	-	-	-	-
Triage-3.dataValues.CS (tri) - Clock Fourth quadrant	-	-	-	-	-
Triage-3.dataValues.CS (tri)- Sample_endocervix	-	-	-	-	-
Triage-3.dataValues.CS (tri)- Which_device_endocer	-	-	-	-	-
Triage-3.dataValues.CS (tri)- Biopsies_date_result_endo	-	-	-	-	-
Triage-3.dataValues.CS (tri) - Result_biopsy_endo	-	-	-	-	-
Triage-3.dataValues.CS (tri) - Other_biopsy_endo	-	-	-	-	-
Triage-3.dataValues.CS (tri) - Management_triage	-	-	-	-	-
Triage-4.date	-	-	-	-	-
Triage-4.dataValues.CS (tri)- VIA	-	-	-	-	-
Triage-4.dataValues.CS (tri)- VIA_result	-	-	-	-	-
Triage-4.dataValues.CS (tri)- Other VIA result	-	-	-	-	-
Triage-4.dataValues.CS (tri)- VAT	-	-	-	-	-
Triage-4.dataValues.CS (tri)- VAT_result	-	-	-	-	-
Triage-4.dataValues.CS (tri)- Cytology	-	-	-	-	-
Triage-4.dataValues.CS (tri)- Cytology_result	-	-	-	-	-
Triage-4.dataValues.CS (tri)- Result date cytology	-	-	-	-	-
Triage-4.dataValues.CS (tri)- Colposcopy	-	-	-	-	-
Triage-4.dataValues.CS (tri)- Colposcopy_result	-	-	-	-	-
Triage-4.dataValues.CS (tri)- Other_colposcopy_result	-	-	-	-	-
Triage-4.dataValues.CS (tri) - Cervical_visualization_result	-	-	-	-	-
Triage-4.dataValues.CS (tri)- Cervical_visualisation_Bleeding	-	-	-	-	-
Triage-4.dataValues.CS (tri)- Cervical_visualisation _Ectopy	-	-	-	-	-
Triage-4.dataValues.CS (tri)- Cervical_visualisation_Mucus	-	-	-	-	-
Triage-4.dataValues.CS (tri)- Cervical_visualisation_Prolapse	-	-	-	-	-
Triage-4.dataValues.CS (tri)- Cervical_visualisation_Large	-	-	-	-	-
Triage-4.dataValues.CS (tri)- Cervical_visualisation_Strong	-	-	-	-	-
Triage-4.dataValues.CS (tri)- Cervical_visualisation_Infectious	-	-	-	-	-
Triage-4.dataValues.CS (tri) - SCJ_visualization	-	-	-	-	-
Triage-4.dataValues.CS (tri)- Image capture	-	-	-	-	-
Triage-4.dataValues.CS (tri)- Type of device - IRIS	-	-	-	-	-
Triage-4.dataValues.CS (tri)- Type of device - Smartphone	-	-	-	-	-
Triage-4.dataValues.CS (tri) - Reason_no_image_capture	-	-	-	-	-
Triage-4.dataValues.CS (tri)- Biopsy_taken	-	-	-	-	-
Triage-4.dataValues.CS (tri)- Reason no biopsy	-	-	-	-	-
Triage-4.dataValues.CS (tri)- Number_samples_biopsy_ectocervix	-	-	-	-	-
Triage-4.dataValues.CS (tri)- Which_device_ectocer	-	-	-	-	-
Triage-4.dataValues.CS (tri)- Biopsies_date_result_ecto	-	-	-	-	-
Triage-4.dataValues.CS (tri)- Result_biopsy-Normal	-	-	-	-	-
Triage-4.dataValues.CS (tri)- Result_biopsy-Cervicitis	-	-	-	-	-
Triage-4.dataValues.CS (tri)- Result_biopsy-CIN1	-	-	-	-	-
Triage-4.dataValues.CS (tri)- Result_biopsy-CIN2	-	-	-	-	-
Triage-4.dataValues.CS (tri)- Result_biopsy-CIN3	-	-	-	-	-
Triage-4.dataValues.CS (tri)- Result_biopsy-Carcinoma	-	-	-	-	-
Triage-4.dataValues.CS (tri)- Result_biopsy-Adenocarcinoma	-	-	-	-	-
Triage-4.dataValues.CS (tri)- Result_biopsy-AIS	-	-	-	-	-
Triage-4.dataValues.CS (tri)- Result_biopsy-Other (specify)	-	-	-	-	-
Triage-4.dataValues.CS (tri) - Other_biopsy_ecto	-	-	-	-	-
Triage-4.dataValues.CS (tri)- Result_biopsy-Sample insufficient	-	-	-	-	-
Triage-4.dataValues.CS (tri) - Clock First quadrant	-	-	-	-	-
Triage-4.dataValues.CS (tri) - Clock Second quadrant	-	-	-	-	-
Triage-4.dataValues.CS (tri) - Clock Third quadrant	-	-	-	-	-
Triage-4.dataValues.CS (tri) - Clock Fourth quadrant	-	-	-	-	-
Triage-4.dataValues.CS (tri)- Sample_endocervix	-	-	-	-	-
Triage-4.dataValues.CS (tri)- Which_device_endocer	-	-	-	-	-
Triage-4.dataValues.CS (tri)- Biopsies_date_result_endo	-	-	-	-	-
Triage-4.dataValues.CS (tri) - Result_biopsy_endo	-	-	-	-	-
Triage-4.dataValues.CS (tri) - Other_biopsy_endo	-	-	-	-	-
Triage-4.dataValues.CS (tri) - Management_triage	-	-	-	-	-
Treatment-1.date	Treatment date	The date when the treatment was done	Date	-	dd/mm/yyyy
Treatment-1.dataValues.CS (tre)- Decision_treatment	Decision	The treatment that is applying to the woman in that moment. If the woman has more than one treatment, she will have more than one stage of treatment	Option set	Thermal ablation Cryotherapy LLETZ/LEEP Conization Hysterectomy Other(Specify)	0 1 2 3 4 5
Treatment-1.dataValues.CS (tre)- Number_applications	Number of applications	Just for thermal ablation: number of applications	Option set	1 2 3 4	1 2 3 4
Treatment-1.dataValues.CS (tre)- Type_probe_16 mm	Type of probe - 16 mm	Just for thermal ablation: The type of probe used. Only fill in if it is the one used, if not, let it empty.	Yes only	Yes	0
Treatment-1.dataValues.CS (tre)- Type_probe_19 mm	Type of probe - 19 mm	Just for thermal ablation: The type of probe used. Only fill in if it is the one used, if not, let it empty.	Yes only	Yes	0
Treatment-1.dataValues.CS (tre)- Type_probe_19 mm_nipple	Type of probe - 19 mm nipple	Just for thermal ablation: The type of probe used. Only fill in if it is the one used, if not, let it empty.	Yes only	Yes	0
Treatment-1.dataValues.CS (tre) - Other_treatment	Specify the other treatment	Specify other treatment that wasn't on the "Decision" options	Text	-	Text
Treatment-1.dataValues.CS (tre) - Result_treatment	Treatment result	Only in case the treatment is one of: conization, LLETZ/LEEP or Hysterectomy. The result of the treatment: only one can be choose	Option set	Normal Cervicitis CIN1 CIN2 CIN3 Carcinoma Adenocarcinoma AIS Other(specify) Sample insufficient	0 1 2 3 4 5 6 7 8 9
Treatment-1.dataValues.CS (tre)- Treatment_correctly_finished	Treatment correctly finished	If the treatment was finished as expected	Yes/No	Yes No	0 1
Treatment-1.dataValues.CS (tre) - Reason_No_Correctly_Finished	Why wasn't the treatment correctly finished?	If the previous answer is not, here we can specify why	Text	-	Text
Treatment-2.date	-	-	-	-	-
Treatment-2.dataValues.CS (tre)- Decision_treatment	-	-	-	-	-
Treatment-2.dataValues.CS (tre)- Number_applications	-	-	-	-	-
Treatment-2.dataValues.CS (tre)- Type_probe_16 mm	-	-	-	-	-
Treatment-2.dataValues.CS (tre)- Type_probe_19 mm	-	-	-	-	-
Treatment-2.dataValues.CS (tre)- Type_probe_19 mm_nipple	-	-	-	-	-
Treatment-2.dataValues.CS (tre) - Other_treatment	-	-	-	-	-
Treatment-2.dataValues.CS (tre) - Result_treatment	-	-	-	-	-
Treatment-2.dataValues.CS (tre)- Treatment_correctly_finished	R	R	R	R	R
Treatment-2.dataValues.CS (tre) - Reason_No_Correctly_Finished	E	E	E	E	E
Treatment-3.date	P	P	P	P	P
Treatment-3.dataValues.CS (tre)- Decision_treatment	E	E	E	E	E
Treatment-3.dataValues.CS (tre)- Number_applications	A	A	A	A	A
Treatment-3.dataValues.CS (tre)- Type_probe_16 mm	T	T	T	T	T
Treatment-3.dataValues.CS (tre)- Type_probe_19 mm	E	E	E	E	E
Treatment-3.dataValues.CS (tre)- Type_probe_19 mm_nipple	D	D	D	D	D
Treatment-3.dataValues.CS (tre) - Other_treatment
Treatment-3.dataValues.CS (tre) - Result_treatment	F	F	F	F	F
Treatment-3.dataValues.CS (tre)- Treatment_correctly_finished	I	I	I	I	I
Treatment-3.dataValues.CS (tre) - Reason_No_Correctly_Finished	E	E	E	E	E
Treatment-4.date	L	L	L	L	L
Treatment-4.dataValues.CS (tre)- Decision_treatment	D	D	D	D	D
Treatment-4.dataValues.CS (tre)- Number_applications	S	S	S	S	S
Treatment-4.dataValues.CS (tre)- Type_probe_16 mm	-	-	-	-	-
Treatment-4.dataValues.CS (tre)- Type_probe_19 mm	-	-	-	-	-
Treatment-4.dataValues.CS (tre)- Type_probe_19 mm_nipple	-	-	-	-	-
Treatment-4.dataValues.CS (tre) - Other_treatment	-	-	-	-	-
Treatment-4.dataValues.CS (tre) - Result_treatment	-	-	-	-	-
Treatment-4.dataValues.CS (tre)- Treatment_correctly_finished	-	-	-	-	-
Treatment-4.dataValues.CS (tre) - Reason_No_Correctly_Finished	-	-	-	-	-
Follow up & End of study.date	Follow up and End of study	When the woman ends with her attention, these fields must be fill in. Just to end the case and ensure everything was ok	Date	-	dd/mm/yyyy
Follow up & End of study.dataValues.CS (f) - Finished	Case finished?	Is the case finished on?	Yes/No	Yes No	0 1
Follow up & End of study.dataValues.CS (f) - Missing_data	Missing data on:	If the previous answer is not, here we can specify where the data was lost on	Option set	HPV Histology Final diagnosis	0 1 2
Follow up & End of study.dataValues.CS (f) - Final_diagnosis	Final diagnosis	The final diagnosis for the woman. Depending on the test that she was done and her result, the final diagnosis will change	Option set	High grade Cancer Other non cervical pathology No pathology identified Lost to follow up	0 1 2 3 4
Adverse event.date		Date of the adverse event. Hopefully these fields will be mostly empty.	Date	-	dd/mm/yyyy
Adverse event.dataValues.CS (a) - Notified_coordinator_AE	Notified to the coordinator?	If the adverse event that is been registered was notified to the coordinator	Yes/No	Yes No	0 1
Adverse event.dataValues.CS (a) - Category_AE	Category	Category of the AE	Option set	No acetowhite changes Pain Vaginal bleeding and discharge all in mild forms Other	0 1 2 3
Adverse event.dataValues.CS (a) - Grade_AE	Grade	Grade of the AE	Option set	Grade 1 Mild; asymptomatic or mild symptoms; clinical or diagnostic observations only; intervention not indicated. Grade 2 Moderate; minimal, local or noninvasive intervention indicated; limiting age-appropriate instrumental ADL*. Grade 3 Severe or medically significant but not immediately life-threatening; hospitalization or prolongation of hospitalization indicated; disabling; limiting self car…	Grade1 Grade2 Grade3 Grade4 Grade5
Adverse event.dataValues.CS (a) - Resolution_date_AE	Resolution date	Resolution date	Date	-	dd/mm/yyyy
RESULTS-1.S- ID HPV Test	HPV Test ID	It is the ID that identify the sample for the Screenfire. A woman can have more than one test. So she can have more than one HPV Test ID and results	Text /Alphanumeric code	-	Depending on the country.
RESULTS-1.date	Date	Date when the sample was taken? Date when the Screenfire gives the results? Is it always the same?	Date	-	dd/mm/yyyy
RESULTS-1.dataValues.SF (R) - HPV16-CY5	HPV16-CY5	Result of the Screenfire excel	Integer	-	Integer
RESULTS-1.dataValues.SF (R) - HPV18/45-ROX	HPV18/45-ROX	Result of the Screenfire excel	Integer	-	Integer
RESULTS-1.dataValues.SF (R) - HPV31/33/35/52/58-Vy5.5	HPV31/33/35/52/58-Vy5.5	Result of the Screenfire excel	Integer	-	Integer
RESULTS-1.dataValues.SF (R) - HPV39/51/56/59/68-FAM	HPV39/51/56/59/68-FAM	Result of the Screenfire excel	Integer	-	Integer
RESULTS-1.dataValues.SF (R) - Internal control-HEX	Internal control-HEX	Result of the Screenfire excel	Integer	-	Integer
RESULTS-1.dataValues.SF (R) - Date	Date	Result of the Screenfire excel	Date	-	dd/mm/yyyy
RESULTS-2.S- ID HPV Test	-	-	-	-	-
RESULTS-2.date	-	-	-	-	-
RESULTS-2.dataValues.SF (R) - HPV16-CY5	-	-	-	-	-
RESULTS-2.dataValues.SF (R) - HPV18/45-ROX	-	-	-	-	-
RESULTS-2.dataValues.SF (R) - HPV31/33/35/52/58-Vy5.5	R	R	R	R	R
RESULTS-2.dataValues.SF (R) - HPV39/51/56/59/68-FAM	E	E	E	E	E
RESULTS-2.dataValues.SF (R) - Internal control-HEX	P	P	P	P	P
RESULTS-2.dataValues.SF (R) - Date	E	E	E	E	E
RESULTS-3.S- ID HPV Test	A	A	A	A	A
RESULTS-3.date	T	T	T	T	T
RESULTS-3.dataValues.SF (R) - HPV16-CY5	E	E	E	E	E
RESULTS-3.dataValues.SF (R) - HPV18/45-ROX	D	D	D	D	D
RESULTS-3.dataValues.SF (R) - HPV31/33/35/52/58-Vy5.5
RESULTS-3.dataValues.SF (R) - HPV39/51/56/59/68-FAM	F	F	F	F	F
RESULTS-3.dataValues.SF (R) - Internal control-HEX	I	I	I	I	I
RESULTS-3.dataValues.SF (R) - Date	E	E	E	E	E
RESULTS-4.S- ID HPV Test	L	L	L	L	L
RESULTS-4.date	D	D	D	D	D
RESULTS-4.dataValues.SF (R) - HPV16-CY5	S	S	S	S	S
RESULTS-4.dataValues.SF (R) - HPV18/45-ROX	-	-	-	-	-
RESULTS-4.dataValues.SF (R) - HPV31/33/35/52/58-Vy5.5	-	-	-	-	-
RESULTS-4.dataValues.SF (R) - HPV39/51/56/59/68-FAM	-	-	-	-	-
RESULTS-4.dataValues.SF (R) - Internal control-HEX	-	-	-	-	-
RESULTS-4.dataValues.SF (R) - Date	-	-	-	-	-
